# Heterozygous germline *MSH3* mutations, and probably *MLH3* mutations, act as classical tumour suppressors, leading to excess somatic deletion mutations, signature ID4 and increased colorectal cancer risk

**DOI:** 10.64898/2026.07.22.26358679

**Authors:** Ignacio Soriano, Kitty Sherwood, Joseph C. Ward, Juan Fernandez-Tajes, Anusha Aman, Steve Thorn, Guler Gul, James Wilson, Anders Isaksson, Bengt Glimelius, Tobias Sjoblom, Claire Palles, Ian Tomlinson

## Abstract

**Background:** *MSH3* and *MLH3* are non-canonical DNA mismatch repair genes, involved in repairing insertion-deletion mutations. Colorectal cancer (CRC) and adenomas have been reported in patients with bi-allelic germline *MSH3* mutations, and in a very few bi-allelic *MLH3* mutation carriers.

**Objectives:** We hypothesised that germline loss-of-function *MSH3* and *MLH3* mutations were akin to constitutional mismatch repair deficiency (cMMRd) and Lynch syndrome, such that CRC could result from either bi-allelic germline mutations, or heterozygous germline mutations after second hits.

**Design:** Nearly 12,000 CRC and multiple polyp cases and 460,000 controls were studied. 2,023 patients underwent cancer genome sequencing.

**Results:** One CRC/multiple polyp case had bi-allelic *MSH3* mutations and another, bi-allelic *MLH3* mutations. *MSH3* and *MLH3* germline heterozygotes had an increased risk of CRC (respectively 2.2-fold, *P=*6.6x10^-5^ and 1.6-fold, *P=*0.028), owing to somatic ‘second hits’ that inactivated the wildtype allele. Single second hits sometimes inactivated both *MSH3* and the nearby *APC*gene. All CRCs with MSH3 or MLH3 deficiency were microsatellite-stable, but hypermutant. *D*eletions of *≥*2bp were particularly increased (∼12-fold) and signature ID4 was usually present (*P<*0.0001). CRCs from heterozygotes without ‘second hits’ showed no hypermutation.

**Conclusion:** The phenotypes of bi-allelic *MSH3* and *MLH3* mutation carriers resemble some cMMRd patients. Heterozygous germline *MSH3* and *MLH3* alleles have incomplete penetrance, but increase CRC risk *via* hypermutation, phenotypically resembling *PMS2-*mutant Lynch syndrome. A causal association with specific mutations has not previously been reported for ID4 in human tumours. ID4 probably does not have a single aetiology, but can result from MSH3 or MLH3 deficiency.

**Summary Box:** *What is already known on this topic – summarise the state of scientific knowledge on this subject before you did your study and why this study needed to be done.:* Lynch syndrome and constitutional mismatch repair deficiency (cMMRd) are established cancer syndromes, respectively resulting from mono-allelic (heterozygous) and bi-allelic germline mismatch repair (MMR) mutations. Germline bi-allelic *MSH3* mutations are known to predispose to a recessive syndrome of multiple colorectal adenomas and colorectal carcinoma (CRC). Weaker evidence, supported herein, suggests that bi-allelic *MLH3* mutations cause a similar syndrome. Occasional, relatively small studies have reported CRC cases with heterozygous germline loss-of-function *MSH3* or *MLH3* mutations, leading to suggestions that these mutations increase CRC risk. However, these studies have essentially been anecdotal, presenting no statistical evidence of increased cancer risk or an identified causal mechanism. MSH3 and MLH3 deficiency *in vitro* have been linked to insertion-deletion mutations of a few bases, but evidence from human tumours is lacking. We hypothesised that *MSH3* and/or *MLH3* resemble Lynch and cMMRd genes, in that they predispose to CRC (and possibly other cancers) when heterozygous, as well as in the much rarer bi-allelic mutant state.

*What this study adds – summarise what we now know as a result of this study that we did not know before.:* In a large case-control analysis, we have shown that heterozygous loss-of-function (LoF) germline *MSH3* mutations increase CRC risk about 2.2-fold. Like the Lynch syndrome genes, *MSH3* in this context acts as a tumour suppressor (TSG), with somatic second hits in cancers. The second hits are sometimes loss-of-heterozygosity changes, and, of note, one LOH event can sometimes inactivate both *MSH3* (chr5q14.1) and the major CRC driver gene *APC*(chr5q22.2). Heterozygous germline *MLH3* mutations also appear to increase CRC risk (1.6-fold) in a similar fashion. The relative risks in heterozygotes are of a size that *MSH3* and *MLH3* could be said to be moderate risk CRC genes, among the first of this class to be found. Mismatch repair deficiency by loss of MSH3 or MLH3 function does not generally cause MSI, but results in relatively mild hypermutation *via* deletions of *≥*2bp, 1bp deletions at oligonucleotide tracts, and mutational signature ID4. ID4 has no previously established cause in human tumours, but has been associated with *Rnaseh2b;Tp53*deficiency in mouse and cell models. MSH3-deficient CRCs otherwise largely resemble MSS CRCs.

*How this study might affect research, practice or policy – summarise the implications of this study.:* Given that Lynch and cMMRd include patients with germline mutations in genes like *PMS2* with weaker effects on cancer risk, we suggest that *MSH3* and *MLH3* could also be regarded as genes for these syndromes. The two genes would reasonably be included in panels used to investigate the causes of CRC and/or multiple polyps in clinical practice. The size of the increased risk suggests that heterozygous gene carriers could be offered modestly enhanced surveillance for CRC (e.g. by earlier or more frequent faecal immunochemical testing). Research into genetic variants in other DNA repair genes, even if not historically associated with CRC risk, may prove fruitful, especially if based on large genome sequencing studies of both germline and tumour genotypes.
