## Supplementary Table 3 for "Heterozygous germline *MSH3* mutations, and probably *MLH3* mutations, act as classical tumour suppressors, leading to excess somatic deletion mutations, signature ID4 and increased colorectal cancer risk"

### Sheet: ST3. ID_burden_&_actvity
Supplementary Table 3. The burdens and activities of insertion-deletion mutations in colorectal cancers according to MSH3/MLH3 and MSI+ status.
MSH3/MLH3-Deficient cancers (n=6) have at least one germline loss-of-function MSH3 or MLH3 mutation and a bi-allelic mutant genotype in the cancer (e.g. owing to loss-of-heterozygosity).
Note that the sample wth bi-allelic germline MLH3 mutations (Table 1) is included in the MSH3/MLH3-deficient samples. This CRC had ID channel burdens similar to those of other MSH3/MLH3-deficient cancers: 5,651 (total), 1,444 (ID4), 459 (1bp insertion), 2,585 (1bp deletion), 47 (≥2bp insertion) and 2,560 (≥2bp deletion ).
MSH3/MLH3 germline mono-allelic cancers (n=8) have one germline loss-of-function MSH3 or MLH3 mutation and a no second hit in the cancer, and are therefore deemed MSH3/MLH3-proficient. One MSH3/MLH3 germline mono-allelic cancer was MSI+ and excluded from this analysis.
Microsatellite stable (MSS) MSH3/MLH3-WT cancers (n=1,619) have no germline loss-of-function MSH3 or MLH3 mutation, no germline or somatic pathogenic POLE or POLD1 mutation, and no other evidence of mismatch repair deficiency.
Microsatellite unstable (MSI+) MSH3/MLH3-WT cancers (n=334) have no germline loss-of-function MSH3 or MLH3 mutation, no germline or somatic pathogenic POLE or POLD1 mutation, and are MSI+ owing to mismatch repair deficiency (MSH2, MSH2, MSH6 or PMS1 mutation, or inferred MLH1 hypermethylation).
Thirty-four cancers were excluded from this analysis owing to uncertain MSI+ status and twenty-one were excluded owing to the presence of pathogenic POLE or POLD1 exonuclease domain mutations.
Statistical tests were based on multiple logistic regression with age,sex, tumour purity and CRC location (proximal or distal colorectum) as co-variates. FDR is the result of Benjamini-Hochberg correction for multiple testing.
ID4 major mutational channels are shown in italics.
Green shading indicates higher values in MSH3/MLH3-deficient cancers. Yellow text in these cells indicates that associations are not significant if only the five MSH3/MLH3-deficient, ID4+ CRCs are tested.
Pink shading indicates higher values in MSH3/MLH3-deficient cancers. Yellow text in these cells indicates that associations are not significant if only the five MSH3/MLH3-deficient, ID4+ CRCs are tested.
A statistical comparison between MSH3/MLH3 germline mono-allelic cancers and MSH3/MLH3-deficient cancers is not shown, but no FDR-significant differences were detected.
(a) Burdens
ID Channel		MSH3/MLH3-Deficient Burden (Median, IQR) n=6	MSH3/MLH3 Germline Mono-allelic Burden (Median, IQR) n=8	MSS MSH3/MLH3-WT Burden (Median, IQR) n=1619	MSI+ MSH3/MLH3-WT Burden (Median, IQR) n=334	P MSH3/MLH3-Deficient vs MSH3/MLH3 Germline Mono-Allelic	FDR MSH3/MLH3-Deficient vs MSH3/MLH3 Germline Mono-Allelic	P MSH3/MLH3-Deficient vs MSS MSH3/MLH3-WT	FDR MSH3/MLH3-Deficient vs MSS MSH3/MLH3-WT	P MSH3/MLH3-Deficient vs MSI+ MSH3/MLH3-WT	FDR MSH3/MLH3-Deficient vs MSI+ MSH3/MLH3-WT
Total ID		4,200 (3,504–5,319)	1,417 (1,283–1,967)	1,453 (1,105–1,987)	142,510 (116,622–168,711)	0.003	NA	1.64e-06	NA	1.09e-34	NA
ID4 Channels		1,478 (671–1,827)	79 (64–105)	74 (56–95)	2,549 (1,870–3,409)	0.017	NA	0.000467	NA	0.067	NA
1bp Insertion		452 (378–685)	592 (572–769)	635 (475–874)	19,008 (14,512–22,812)	0.987	NA	0.701	NA	6.94e-29	NA
1bp Deletion		2,127 (1,493–2,527)	595 (516–887)	589 (434–822)	113,302 (92,662–134,562)	0.009	NA	5.5e-05	NA	7.28e-32	NA
2+bp Insertion		102 (61–119)	73 (67–93)	72 (52–99)	2,334 (1,691–3,037)	0.736	NA	0.53	NA	6.92e-22	NA
2+bp Deletion		1,654 (763–2,096)	145 (101–189)	131 (100–172)	7,290 (5,378–9,435)	0.014	NA	0.000386	NA	8.39e-08	NA
1:Del:C:1	1	44 (27–52)	31 (25–42)	22 (15–31)	348 (255–448)	0.93	0.953544	0.006	0.0186923	3.25e-21	1.64531e-20
1:Del:C:2	2	19 (17–21)	19 (17–25)	15 (11–21)	137 (106–167)	0.768	0.921971	0.332	0.498	4.5e-32	1.8225e-30
1:Del:C:3	3	9 (8–10)	6 (5–12)	7 (5–10)	14 (113–13)	0.875	0.953544	0.19	0.3528	3.61e-23	2.43675e-22
1:Del:C:4	4	8 (6–10)	5 (4–9)	5 (3–7)	534 (416–710)	0.469	0.744882	0.044	0.104143	1.61e-17	5.43375e-17
1:Del:C:5	5	13 (10–15)	4 (3–4)	4 (3–6)	1,486 (1,160–1,952)	1.26e-06	0.00010206	0.000149	0.0024138	3.8e-21	1.81059e-20
1:Del:C:6	6	26 (22–35)	8 (6–9)	7 (4–10)	3,536 (2,851–4,620)	0.000931	0.027	1.67e-06	0.00013527	4.34e-24	3.5154e-23
1:Del:T:1	7	27 (23–28)	16 (15–20)	18 (13–27)	212 (145–279)	0.201	0.440027	0.434	0.573429	3.53e-18	1.36157e-17
1:Del:T:2	8	26 (22–31)	22 (13–29)	20 (13–30)	210 (161–269)	0.512	0.792947	0.396	0.553034	3.34e-18	1.3527e-17
1:Del:T:3	9	25 (22–35)	29 (13–32)	20 (14–29)	338 (267–445)	0.431	0.742787	0.342	0.501911	2.2e-13	4.95e-13
1:Del:T:4	10	40 (25–56)	40 (22–46)	29 (20–44)	1,62 (1,284–2,104)	0.403	0.70963	0.446	0.573429	1.52e-16	4.39714e-16
1:Del:T:5	11	87 (56–102)	34 (28–49)	30 (22–43)	4,653 (3,683–5,818)	0.038	0.139909	0.002	0.00771429	1.27e-23	9.35182e-23
1:Del:T:6	12	1,768 (1,249–2,010)	378 (307–671)	381 (265–578)	99,825 (81,629–118,019)	0.003	0.06075	4.8e-05	0.001296	8.62e-33	6.9822e-31
1:Ins:C:0	13	32 (16–50)	53 (26–92)	30 (13–74)	71 (46–117)	0.256	0.531692	0.01	0.027931	0.000936	0.00128502
1:Ins:C:1	14	5 (4–6)	6 (4–11)	6 (3–10)	29 (22–37)	0.46	0.744882	0.264	0.42768	8.44e-18	2.97235e-17
1:Ins:C:2	15	3 (2–5)	2 (1–3)	2 (1–4)	19 (14–26)	0.741	0.921971	0.585	0.707239	1.5e-25	1.73571e-24
1:Ins:C:3	16	4 (2-4)	1 (0–4)	2 (1–3)	51 (39–68)	0.808	0.948522	0.096	0.204632	8.77e-23	5.46438e-22
1:Ins:C:4	17	3 (1–4)	3 (2–5)	3 (2–5)	353 (279–420)	0.377	0.694023	0.14	0.276585	8.94e-17	2.682e-16
1:Ins:C:5	18	13 (10–17)	15 (12–26)	15 (10–21)	1,483 (1,201–1,765)	0.774	0.921971	0.551	0.686631	2.03e-30	4.11075e-29
1:Ins:T:0	19	5 (5–10)	12 (10–13)	8 (5–12)	118 (87–150)	0.302	0.596634	0.237	0.408447	1.87e-31	5.049e-30
1:Ins:T:1	20	13 (10–14)	13 (10–20)	13 (10–19)	68 (53–86)	0.465	0.744882	0.259	0.42768	1.48e-26	1.998e-25
1:Ins:T:2	21	9 (7–12)	10 (7–14)	8 (5–11)	234173–332)	0.896	0.953544	0.419	0.573429	3.25e-21	1.64531e-20
1:Ins:T:3	22	6 (5–7)	8 (7–11)	7 (4–9)	159 (120–216)	0.667	0.885689	0.953	0.989654	4.5e-25	4.05e-24
1:Ins:T:4	23	12 (9–17)	14 (11–16)	12 (8–16)	425 (326–523)	0.86	0.953544	0.842	0.934274	1.81e-09	3.57585e-09
1:Ins:T:5	24	301 (266–575)	475 (380–664)	494 (364–683)	15,755 (11,902–19,375)	0.161	0.383559	0.855	0.935878	1.43e-27	2.3166e-26
2:Del:R:1	25	54 (34–74)	10 (7–12)	8 (5–11)	140 (101–196)	0.015	0.1053	0.000139	0.0024138	2.21e-06	3.5802e-06
2:Del:R:2	26	299 (140–399)	15 (11–17)	13 (10–18)	223 (164–294)	0.022	0.1053	0.000745	0.00417656	0.493	0.51861
2:Del:R:3	27	92 (39–108)	6 (5–9)	4 (2–6)	115 (116–207)	0.013	0.1053	0.000232	0.00268457	0.021	0.0265781
2:Del:R:4	28	20 (10–27)	0 (0–2)	1 (0–2)	1,065 (767–1,497)	0.026	0.1053	0.000815	0.00417656	3.37e-14	8.02853e-14
2:Del:R:5	29	7 (3–15)	1 (1–2)	0 (0–1)	2,129 (1,556–2,835)	0.055	0.165	0.019	0.0496452	4.7e-18	1.73045e-17
2:Del:R:6	30	31 (10–41)	1 (0–1)	1 (0–2)	2,132 (1,546–2,688)	0.026	0.1053	0.005	0.0162	1.8e-16	5.02759e-16
3:Del:R:1	31	10 (6–15)	1 (1–2)	2 (1–3)	39 (26–64)	0.138	0.349313	0.004	0.0135	4.57e-08	8.226e-08
3:Del:R:2	32	302 (132–344)	11 (7–12)	10 (7–14)	208 (148–277)	0.022	0.1053	0.00067	0.00417462	0.385	0.4158
3:Del:R:3	33	79 (34–101)	2 (2–4)	2 (1–4)	135 (93–188)	0.043	0.1485	0.001	0.0045	0.209	0.238437
3:Del:R:4	34	16 (7–31)	1 (1–1)	0 (0–1)	50 (34–69)	0.047	0.15228	0.004	0.0135	0.000304	0.000432
3:Del:R:5	35	5 (2–8)	0 (0–0)	0 (0–0)	29 (20–41)	0.071	0.19831	0.009	0.027	8.95e-09	1.72607e-08
3:Del:R:6	36	4 (1–8)	0 (0–0)	0 (0–0)	40 (27-54)	0.036	0.138857	0.02	0.050625	9.3e-08	1.63761e-07
4:Del:R:1	37	9 (5–12)	1 (0–2)	1 (0–2)	19 (13–31)	0.049	0.152654	0.000327	0.003258	7.64e-05	0.0001146
4:Del:R:2	38	120 (63–141)	7 (5–8)	5 (3–7)	82 (57–110)	0.02	0.1053	0.000362	0.003258	0.33	0.361216
4:Del:R:3	39	19 (6–25)	0 (0–1)	1 (0–2)	33 (19–49)	0.013	0.1053	0.002	0.00771429	0.026	0.0324
4:Del:R:4	40	8 (1–15)	0 (0–0)	0 (0–1)	28 (17–42)	0.024	0.1053	0.022	0.054	0.000258	0.000373179
4:Del:R:5	41	2 (0–6)	0 (0–0)	0 (0–0)	13 (8–18)	0.085	0.22471	0.045	0.104143	0.000897	0.00125271
4:Del:R:6	42	0 (0–0)	0 (0–0)	0 (0–0)	1 (0–2)	0.539	0.792947	0.347	0.501911	0.001	0.00135
5:Del:R:1	43	12 (11-20)	15 (10–18)	11 (7–16)	32 (22–57)	0.759	0.921971	0.969	0.993532	3.08e-05	4.79769e-05
5:Del:R:2	44	12 (6–15)	2 (2–5)	2 (1–4)	22 (15–32)	0.016	0.1053	0.001	0.0045	0.014	0.018
5:Del:R:3	45	2 (0–4)	0 (0–0)	0 (0–1)	13 (8–21)	0.216	0.460421	0.13	0.26325	0.000122	0.000179673
5:Del:R:4	46	1 (0–4)	0 (0–0)	0 (0–0)	5 (3–7)	0.148	0.363273	0.047	0.105081	0.047	0.0576818
5:Del:R:5	47	0 (0–0)	0 (0–0)	0 (0–0)	0 (0–0)	NA	NA	NA	NA	NA	NA
5:Del:R:6	48	0 (0–0)	0 (0–0)	0 (0–0)	0 (0–0)	NA	NA	NA	NA	NA	NA
2:Ins:R:0	49	6 (3–7	4 (3–7)	4 (2–6)	46 (32–64)	0.77	0.921971	0.878	0.94824	9e-20	3.83684e-19
2:Ins:R:1	50	3 (2–5)	3 (2–5)	3 (2–5)	18 (13–24)	0.732	0.921971	0.621	0.739721	8.88e-17	2.682e-16
2:Ins:R:2	51	1 (1–5)	1 (1–3)	2 (1–4)	22 (16–29)	0.761	0.921971	0.774	0.87075	1.33e-15	3.36656e-15
2:Ins:R:3	52	0 (0–1)	1 (1–1)	1 (0–1)	82 (57–117)	0.403	0.70963	0.214	0.376826	1.77e-08	3.33419e-08
2:Ins:R:4	53	1 (0–2)	2 (2–4)	2 (1–4)	301 (202–420)	0.885	0.953544	0.287	0.455824	3.05e-16	8.235e-16
2:Ins:R:5	54	14 (10–18)	26 (14–29)	19 (12–27)	1,517 (1,119–1,956)	0.899	0.953544	0.44	0.573429	2.85e-25	2.88562e-24
3:Ins:R:0	55	1 (0–2)	2 (0–3)	2 (1–3)	8 (5–13)	0.371	0.694023	0.000825	0.00417656	4.06e-12	8.65421e-12
3:Ins:R:1	56	4 (2–5)	2 (1–4)	2 (1–3)	5 (3–8)	0.838	0.953544	0.25	0.421875	0.005	0.00653226
3:Ins:R:2	57	0 (0–0)	0 (0–1)	0 (0–1)	8 (4–13)	0.168	0.3888	0.017	0.0459	6.58e-05	0.000100562
3:Ins:R:3	58	0 (0–0)	0 (0–1)	0 (0–0)	8 (4–13)	0.889	0.953544	0.983	0.995287	4.4e-08	8.1e-08
3:Ins:R:4	59	0 (0–1)	0 (0–1)	0 (0–1)	16 (10–23)	0.666	0.885689	0.897	0.956013	5.69e-16	1.48674e-15
3:Ins:R:5	60	1 (0–2)	2 (1–3)	1 (0–2)	87 (60–121)	0.557	0.792947	0.195	0.3528	1.03e-20	4.635e-20
4:Ins:R:0	61	1 (1–1)	1 (1–2)	1 (0–2)	14 (9–20)	0.98	0.98	0.118	0.245077	5.05e-22	2.92179e-21
4:Ins:R:1	62	3 (1–4)	2 (1–4)	2 (1–4)	7 (4–9)	0.654	0.885689	0.997	0.997	1.93e-05	3.06529e-05
4:Ins:R:2	63	0 (0–0)	1 (1–1)	0 (0–0)	6 (3–10)	0.014	0.1053	0.514	0.650531	1.59e-13	3.67971e-13
4:Ins:R:3	64	0 (0–2)	0 (0–0)	0 (0–0)	24 (14–34)	0.182	0.4095	0.315	0.481415	4.78e-11	9.92769e-11
4:Ins:R:4	65	1 (0–2)	0 (0–1)	0 (0–1)	19 (11–26)	0.368	0.694023	0.185	0.3528	1.39e-12	3.04297e-12
4:Ins:R:5	66	1 (0–3)	2 (1–2)	1 (0–1)	22 (14–32)	0.558	0.792947	0.306	0.476654	7.32e-07	1.21004e-06
5:Ins:R:0	67	8 (6–11)	6 (4–7)	6 (4–9)	49 (37–65)	0.537	0.792947	0.196	0.3528	1.86e-17	6.0264e-17
5:Ins:R:1	68	18 (11–42)	19 (11–44)	16 (11–26)	27 (20–37)	0.612	0.85469	0.563	0.690955	0.734	0.734
5:Ins:R:2	69	1 (0–1)	0 (0–1)	1 (0–1)	7 (5–10)	0.919	0.953544	0.694	0.803057	2.24e-15	5.49818e-15
5:Ins:R:3	70	0 (0–0)	0 (0–1)	0 (0–1)	5 (3–7)	0.925	0.953544	0.727	0.829394	1.19e-10	2.40975e-10
5:Ins:R:4	71	1 (1–1)	0 (0–1)	0 (0–0)	3 (1–5)	0.543	0.792947	0.000583	0.00393525	2.16e-07	3.645e-07
5:Ins:R:5	72	0 (0–0)	0 (0–1)	0 (0–0)	2 (1–3)	0.459	0.744882	0.693	0.803057	2.08e-07	3.58468e-07
2:Del:M:1	73	199 (92–261)	10 (9–18)	11 (8–15)	201 (152–272)	0.014	0.1053	0.000457	0.00354191	0.532	0.552462
3:Del:M:1	74	8 (4–12)	3 (2–3)	2 (1–3)	17 (11–24)	0.061	0.176464	0.01	0.027931	0.003	0.00398361
3:Del:M:2	75	140 (67–154)	6 (4–7)	5 (3–8)	108 (74–143)	0.017	0.1053	0.000214	0.00268457	0.565	0.579304
4:Del:M:1	76	15 (8–24)	3 (2–4)	1 (1–3)	24 (16–34)	0.044	0.1485	0.002	0.00771429	0.291	0.327329
4:Del:M:2	77	42 (14–64)	5 (3–7)	3 (1–4)	32 (22–42)	0.025	0.1053	0.003	0.0110455	0.461	0.491329
4:Del:M:3	78	68 (27–93)	4 (4–6)	3 (2–5)	49 (34–70)	0.008	0.1053	0.000481	0.00354191	0.577	0.584213
5:Del:M:1	79	9 (7–15)	10 (6–15)	11 (7–16)	20 (15–28)	0.29	0.58725	0.439	0.573429	0.069	0.0834179
5:Del:M:2	80	8 (7–14)	10 (7–18)	9 (6–14)	15 (10–19)	0.963	0.975038	0.375	0.532895	0.295	0.327329
5:Del:M:3	81	12 (10–13)	6 (4–8)	6 (4–9)	12 (9–18)	0.001	0.027	0.048	0.105081	0.077	0.0917206
5:Del:M:4	82	12 (10–15)	4 (2–5)	4 (2–6)	10 (7–14)	0.007	0.1053	2.68e-05	0.0010854	0.092	0.108
5:Del:M:5	83	6 (4–8)	5 (2–7)	4 (3–7)	9 (6–12)	0.086	0.22471	0.91	0.957273	0.186	0.215229
(b) Activities
ID Channel		MSH3/MLH3-Deficient Activity (Median, IQR %)	MSH3/MLH3 Germline Mono-allelic Activity (Median, IQR%)	MSS MSH3/MLH3-WT Activity (Median, IQR%)	MSI+ MSH3/MLH3-WT Activity (Median, IQR)	P MSH3/MLH3-Deficient vs MSH3/MLH3 Germline Mono-Allelic	FDR MSH3/MLH3-Deficient vs MSH3/MLH3 Germline Mono-Allelic	P MSH3/MLH3-Deficient vs MSS MSH3/MLH3-WT	FDR MSH3/MLH3-Deficient vs MSS MSH3/MLH3-WT	P MSH3/MLH3-Deficient vs MSI+ MSH3/MLH3-WT	FDR MSH3/MLH3-Deficient vs MSI+ MSH3/MLH3-WT
ID4 Channels		34.04 (23.32 – 40.22)	5.19 (4.67 – 5.49)	4.90 (4.07 – 6.00)	1.83 (1.53 – 2.09)	0.01	NA	9.19e-05	NA	2.18e-05	NA
1bp Insertion		10.78 (6.52 – 27.50)	42.14 (40.69 – 46.45)	44.36 (39.36 – 48.75)	13.06 (11.45 – 15.01)	0.001	NA	8.01e-07	NA	0.863	NA
1bp Deletion		46.20 (42.16 – 52.48)	41.99 (39.74 – 45.21)	40.81 (36.31 – 46.30)	80.10 (77.87 – 81.88)	0.51	NA	0.018	NA	1.41e-18	NA
2+bp Insertion		2.03 (1.24 – 3.41)	5.09 (4.54 – 6.11)	4.78 (4.09 – 5.71)	1.60 (1.32 – 1.94)	0.006	NA	0.000236	NA	0.58	NA
2+bp Deletion		39.03 (26.69 – 44.44)	8.44 (7.26 – 10.91)	8.80 (7.28 – 10.83)	5.22 (4.36 – 5.85)	0.011	NA	0.000178	NA	2.37e-05	NA
1:Del:C:1	1	0.91 (0.76 – 1.13)	1.59 (1.54 – 2.46)	1.47 (1.11 – 1.89)	0.25 (0.21 – 0.29)	0.008	0.109588	2.73e-07	1.2285e-06	2.34e-06	1.2636e-05
1:Del:C:2	2	0.47 (0.34 – 0.78)	1.39 (1.26 – 1.49)	1.02 (0.76 – 1.38)	0.10 (0.09 – 0.11)	0.006	0.109588	8.14e-07	3.13971e-06	0.000664	0.00153669
1:Del:C:3	3	0.22 (0.18 – 0.34)	0.43 (0.32 – 0.69)	0.48 0.32 – 0.68)	0.10 (0.09 – 0.12)	0.064	0.157091	2.25e-08	1.30179e-07	0.007	0.0123261
1:Del:C:4	4	0.17 (0.16 – 0.22)	0.30 (0.28 – 0.41)	0.34 (0.23 – 0.48)	0.38 (0.32 – 0.44)	0.083	0.163976	1.25e-11	1.26562e-10	1.69e-06	9.77786e-06
1:Del:C:5	5	0.26 (0.24 – 0.29)	0.22 (0.22 – 0.30)	0.28 (0.19 – 0.40)	1.05 (0.90 – 1.21)	0.007	0.109588	0.534	0.569132	8.74e-17	2.3598e-15
1:Del:C:6	6	0.62 (0.57 – 0.63)	0.43 (0.39 – 0.51)	0.46 (0.34 – 0.62)	2.55 (2.24 – 2.85)	0.088	0.169714	0.021	0.030375	1.69e-30	1.3689e-28
1:Del:T:1	7	0.64 (0.57 – 0.68)	1.01 (0.93 – 1.32)	1.24 (0.90 – 1.79)	0.15 (0.13 – 0.18)	0.078	0.15795	7.3e-46	5.913e-44	8.7e-10	1.2636e-08
1:Del:T:2	8	0.62 (0.52 – 1.08)	1.27 (1.07 – 1.85)	1.36 (0.92 – 1.99)	0.15 (0.13 – 0.17)	0.15	0.258188	8.89e-06	2.718e-05	0.001	0.00207692
1:Del:T:3	9	0.71 (0.65 – 0.84)	1.58 (1.14 – 2.03)	1.36 (0.98 – 1.92)	0.24 (0.21 – 0.28)	0.163	0.2655	4.6e-07	1.863e-06	3.13e-05	0.000105637
1:Del:T:4	10	1.02 (0.71 – 1.32)	2.17 (1.61 – 2.95)	1.93 (1.31 – 2.95)	1.15 (1.01 – 1.31)	0.232	0.318508	0.000184	0.000414	0.86	0.888975
1:Del:T:5	11	1.74 (1.56 – 2.01)	2.45 (1.82 – 2.56)	2.07 (1.70 – 2.61)	3.29 (2.95 – 3.64)	0.786	0.816231	0.07	0.09	1.48e-08	1.25182e-07
1:Del:T:6	12	37.53 (34.66 – 43.47)	27.27 (25.35 – 33.89)	26.67 (22.15 – 32.16)	70.55 (68.27 – 72.39)	0.132	0.232435	2.68e-06	9.045e-06	8.12e-17	2.3598e-15
1:Ins:C:0	13	0.62 (0.40 – 1.41)	5.00 (1.25 – 7.11)	2.07 (0.93 – 4.67)	0.05 (0.04 – 0.08)	0.054	0.141097	9.22e-20	2.4894e-18	0.005	0.00920455
1:Ins:C:1	14	0.12 (0.08 – 0.19)	0.30 (0.21 – 0.76)	0.39 (0.23 – 0.63)	0.02 (0.02 – 0.03)	0.074	0.157737	2.16e-14	4.374e-13	0.007	0.0123261
1:Ins:C:2	15	0.05 (0.04 – 0.12)	0.10 (0.08 – 0.18)	0.14 (0.07 – 0.23)	0.01 (0.01 – 0.02)	0.244	0.324	0.073	0.0923906	0.109	0.152224
1:Ins:C:3	16	0.06 (0.04 – 0.09)	0.05 (0 – 0.15)	0.10 (0.05 – 0.17)	0.04 (0.03 – 0.04)	0.429	0.489423	0.161	0.188614	0.252	0.316523
1:Ins:C:4	17	0.06 (0.03 – 0.11)	0.20 (0.10 – 0.28)	0.20 (0.11 – 0.30)	0.24 (0.20 – 0.27)	0.035	0.118125	1.48e-08	9.22154e-08	6.49e-07	4.04377e-06
1:Ins:C:5	18	0.31 (0.19 – 0.66)	1.25 (0.93 – 1.32)	1.01 (0.78 – 1.28)	1.02 (0.92 – 1.13)	0.023	0.109588	7.22e-14	9.747e-13	2.59e-08	1.74825e-07
1:Ins:T:0	19	0.17 (0.10 – 0.21)	0.78 (0.51 – 0.95)	0.51 (0.33 – 0.77)	0.08 (0.07 – 0.10)	0.012	0.109588	2.8e-09	2.06182e-08	0.168	0.219484
1:Ins:T:1	20	0.34 (0.23 – 0.49)	0.76 (0.63 – 1.48)	0.94 (0.69 – 1.24)	0.05 (0.04 – 0.06)	0.017	0.109588	3.77e-14	6.1074e-13	0.005	0.00920455
1:Ins:T:2	21	0.17 (0.15 – 0.36)	0.53 (0.45 – 0.67)	0.51 (0.36 – 0.69)	0.16 (0.13 – 0.20)	0.015	0.109588	0.000326	0.00066015	0.95	0.95
1:Ins:T:3	22	0.15 (0.11 – 0.27)	0.58 (0.33 – 0.77)	0.45 (0.32 – 0.61)	0.11 (0.09 – 0.13)	0.016	0.109588	2.17e-06	7.64217e-06	0.872	0.888975
1:Ins:T:4	23	0.24 (0.21 – 0.38)	0.76 (0.68 – 0.89)	0.77 (0.61 – 0.97)	0.30 (0.26 – 0.34)	0.002	0.109588	9.06e-06	2.718e-05	0.406	0.463183
1:Ins:T:5	24	7.38 (4.53 – 23.35)	34.70 (24.80 – 38.61)	34.75 (29.18 – 39.73)	10.96 (9.49 – 12.80)	0.062	0.156938	1.5e-05	4.33929e-05	0.83	0.873117
2:Del:R:1	25	1.34 (1.28 – 1.39)	0.59 (0.55 – 0.72)	0.52 (0.37 – 0.71)	0.10 (0.09 – 0.12)	0.177	0.2655	0.000354	0.000699366	1.69e-08	1.25182e-07
2:Del:R:2	26	6.98 (5.19 – 8.46)	0.78 (0.68 – 1.07)	0.90 (0.70 – 1.13)	0.15 (0.13 – 0.19)	0.027	0.115105	7.28e-05	0.000184275	1.69e-05	6.8445e-05
2:Del:R:3	27	1.93 (1.28 – 2.27)	0.38 (0.35 – 0.44)	0.26 (0.17 – 0.37)	0.11 (0.09 – 0.13)	0.026	0.115105	0.000128	0.000314182	3.62e-05	0.000117288
2:Del:R:4	28	0.49 (0.34 – 0.53)	0 (0 – 0.09)	0.08 (0 – 0.13)	0.77 (0.60 – 0.91)	0.021	0.109588	0.000174	0.000402686	0.149	0.20115
2:Del:R:5	29	0.19 (0.07 – 0.29)	0.07 (0.04 – 0.12)	0 (0 – 0.08)	1.55 (1.23 – 1.76)	0.173	0.2655	0.014	0.0218077	4.07e-16	8.24175e-15
2:Del:R:6	30	0.68 (0.35 – 0.93)	0.05 (0 – 0.07)	0.05 (0 – 0.10)	1.50 (1.22 – 1.74)	0.033	0.118125	0.001	0.0017234	0.02	0.0324
3:Del:R:1	31	0.24 (0.17 – 0.25)	0.10 (0.06 – 013)	0.12 (0.06 – 0.20)	0.03 (0.02 – 0.04)	0.364	0.4212	0.174	0.198507	0.004	0.00771429
3:Del:R:2	32	7.01 (4.16 – 8.18)	0.60 (0.40 – 0.64)	0.69 (0.50 – 0.91)	0.15 (0.11 – 0.18)	0.018	0.109588	0.000135	0.000321618	4.27e-05	0.0001311
3:Del:R:3	33	1.92 (1.09 – 2.21)	0.17 (0.11 – 0.29)	0.15 (0.08 – 0.24)	0.10 (0.07 – 0.12)	0.041	0.123	0.000191	0.000418135	0.000143	0.000373645
3:Del:R:4	34	0.43 (0.25 – 0.55)	0.05 (0.03 – 0.08)	0 (0 – 0.06)	0.03 (0.03 – 0.04)	0.048	0.1296	0.000438	0.00082507	0.000946	0.00207097
3:Del:R:5	35	0.14 (0.05 – 0.15)	0 (0 – 0)	0 (0 – 0)	0.02 (0.02 – 0.03)	0.04	0.123	0.006	0.00972	0.012	0.02025
3:Del:R:6	36	0.10 (0.02 – 0.15)	0 (0 – 0)	0 (0 – 0)	0.03 (0.02 – 0.04)	0.034	0.118125	0.014	0.0218077	0.051	0.0779434
4:Del:R:1	37	0.18 (0.14 – 0.22)	0.04 (0 – 0.16)	0.09 (0 – 0.16)	0.01 (0.01 – 0.02)	0.304	0.373091	0.029	0.0398136	3.05e-06	1.54406e-05
4:Del:R:2	38	2.70 (2.13 – 3.41)	0.35 (0.28 – 0.43)	0.33 (0.22 – 0.48)	0.06 (0.04 – 0.07)	0.032	0.118125	6.25e-05	0.000163306	1.2e-05	5.11579e-05
4:Del:R:3	39	0.44 (0.20 – 0.52)	0 (0 – 0.05)	0.05 (0 – 0.10)	0.02 (0.02 – 0.03)	0.007	0.109588	0.001	0.0017234	0.00034	0.000834545
4:Del:R:4	40	0.16 (0.02 – 0.30)	0 (0 – 0)	0 (0 – 0.03)	0.02 (0.01 – 0.03)	0.014	0.109588	0.031	0.04185	0.031	0.0492353
4:Del:R:5	41	0.04 (0 – 0.09)	0 (0 – 0)	0 (0 – 0)	0.01 (0.01 – 0.01)	0.176	0.2655	0.097	0.119045	0.098	0.139263
4:Del:R:6	42	0 (0 – 0)	0 (0 – 0)	0 (0 – 0)	0 (0 – 0)	0.539	0.58212	0.437	0.48489	0.49	0.543699
5:Del:R:1	43	0.34 (0.20 – 0.50)	0.81 (0.58 – 0.96)	0.73 (0.50 – 1.07)	0.02 (0.02 – 0.04)	0.023	0.109588	1.96e-06	7.21636e-06	0.000409	0.000974382
5:Del:R:2	44	0.25 (0.18 – 0.35)	0.14 (0.10 – 0.23)	0.14 (0.07 – 0.23)	0.02 (0.01 – 0.02)	0.188	0.271929	0.056	0.0731613	2.51e-05	9.24136e-05
5:Del:R:3	45	0.05 (0.01 – 0.09)	0 (0 – 0)	0 (0 – 0.03)	0.01 (0.01 – 0.01)	0.171	0.2655	0.132	0.157235	0.09	0.130179
5:Del:R:4	46	0.03 (0.01 – 0.07)	0 (0 – 0)	0 (0 – 0)	0 (0 – 0)	0.153	0.258188	0.053	0.070377	0.052	0.078
5:Del:R:5	47	0 (0 – 0)	0 (0 – 0)	0 (0 – 0)	0 (0 – 0)	NA	\NA	NA	NA	NA	NA
5:Del:R:6	48	0 (0 – 0)	0 (0 – 0)	0 (0 – 0)	0 (0 – 0)	NA	NA	NA	NA	NA	NA
2:Ins:R:0	49	0.10 (0.06 – 0.15)	0.22 (0.21 – 0.30)	0.26 (0.16 – 0.41)	0.03 (0.03 – 0.04)	0.07	0.1575	0.016	0.0244528	0.183	0.235286
2:Ins:R:1	50	0.07 (0.05 – 0.11)	0.20 (0.15 – 0.29)	0.20 (0.12 – 0.30)	0.01 (0.01 – 0.02)	0.043	0.124393	0.026	0.0363103	0.077	0.1134
2:Ins:R:2	51	0.02 (0.02 – 0.14)	0.10 (0.08 – 0.16)	0.15 (0.08 – 0.24)	0.02 (0.01 – 0.02)	0.299	0.3726	0.023	0.0326842	0.254	0.316523
2:Ins:R:3	52	0 (0 – 0.02)	0.07 (0.03 – 0.09)	0.05 (0 – 0.09)	0.06 (0.04 – 0.07)	0.218	0.304448	3.88e-08	2.0952e-07	5.58e-09	5.64975e-08
2:Ins:R:4	53	0.03 (0.01 – 0.07)	0.17 (0.13 – 0.20)	0.15 (0.08 – 0.23)	0.21 (0.16 – 0.27)	0.092	0.173302	3.88e-09	2.619e-08	1.41e-09	1.63157e-08
2:Ins:R:5	54	0.31 (0.23 – 0.69)	1.40 (1.14 – 1.44)	1.28 (0.95 – 1.62)	1.04 (0.85 – 1.25)	0.07	0.1575	1.17e-10	9.477e-10	4.37e-05	0.0001311
3:Ins:R:0	55	0.03 (0.01 – 0.04)	0.08 (0 – 0.20)	0.11 (0.05 – 0.21)	0.01 (0 – 0.01)	0.078	0.15795	1.5e-21	6.075e-20	0.121	0.166119
3:Ins:R:1	56	0.09 (0.04 – 0.14)	0.11 (0.04 – 0.22)	0.14 (0.08 – 0.23)	0 (0 – 0.01)	0.321	0.382368	0.02	0.0294545	0.003	0.006075
3:Ins:R:2	57	0 (0 – 0)	0 (0 – 0.05)	0 (0 – 0.06)	0.01 (0 – 0.01)	0.108	0.198818	2.33e-05	6.50793e-05	0.582	0.637054
3:Ins:R:3	58	0 (0 – 0)	0 (0 – 0.05)	0 (0 – 0)	0.01 (0 – 0.01)	0.358	0.420261	0.122	0.147493	0.16	0.212459
3:Ins:R:4	59	0 (0 – 0.02)	0 (0 – 0.04)	0 (0 – 0.04)	0.01 (0.01 – 0.01)	0.534	0.58212	0.002	0.00330612	0.266	0.321582
3:Ins:R:5	60	0.02 (0 – 0.05)	0.11 (0.09 – 0.17)	0.08 (0 – 0.14)	0.06 (0.05 – 0.08)	0.073	0.157737	1.08e-12	1.24971e-11	8.89e-05	0.000248307
4:Ins:R:0	61	0.02 (0.02 – 0.04)	0.08 (0.03 – 0.10)	0.07 (0 – 0.13)	0.01 (0.01 – 0.01)	0.118	0.2124	1.81e-11	1.629e-10	0.264	0.321582
4:Ins:R:1	62	0.06 (0.02 – 0.09)	0.11 (0.08 – 0.31)	0.15 (0.08 – 0.23)	0 (0 – 0.01)	0.266	0.345857	5.44e-06	1.76256e-05	0.016	0.026449
4:Ins:R:2	63	0 (0 – 0)	0.05 (0.03 – 0.07)	0 (0 – 0)	0 (0 – 0.01)	0.013	0.109588	0.091	0.1134	0.878	0.888975
4:Ins:R:3	64	0 (0 – 0.02)	0 (0 – 0)	0 (0 – 0)	0.02 (0.01 – 0.02)	0.175	0.2655	0.855	0.876646	0.777	0.828118
4:Ins:R:4	65	0.03 (0.01 – 0.05)	0 (0 – 0.04)	0 (0 – 0.05)	0.01 (0.01 – 0.02)	0.869	0.869	0.903	0.903	0.392	0.4536
4:Ins:R:5	66	0.01 (0 – 0.08)	0.10 (0.04 – 0.14)	0.03 (0 – 0.08)	0.02 (0.01 – 0.02)	0.557	0.593645	0.735	0.763269	0.315	0.375221
5:Ins:R:0	67	0.21 (0.15 – 0.29)	0.33 (0.30 – 0.37)	0.38 (0.24 – 0.57)	0.03 (0.03 – 0.04)	0.269	0.345857	0.000577	0.0010622	0.004	0.00771429
5:Ins:R:1	68	0.35 (0.22 – 1.65)	1.08 (0.84 – 2.24)	1.13 (0.81 – 1.69)	0.02 (0.02 – 0.02)	0.186	0.271929	0.232	0.261	0.048	0.0747692
5:Ins:R:2	69	0.01 (0 – 0.02)	0 (0 – 0.06)	0.04 (0 – 0.09)	0.01 (0 – 0.01)	0.199	0.282789	0.017	0.0255	0.379	0.444913
5:Ins:R:3	70	0 (0 – 0)	0 (0 – 0.03)	0 (0 – 0.04)	0 (0 – 0)	0.674	0.709013	0.163	0.188614	0.69	0.7452
5:Ins:R:4	71	0.02 (0.02 – 0.02)	0 (0 – 0.06)	0 (0 – 0)	0 (0 – 0)	0.466	0.517068	0.505	0.55277	0.001	0.00207692
5:Ins:R:5	72	0 (0 – 0)	0 (0 – 0.02)	0 (0 – 0)	0 (0 – 0)	0.244	0.324	0.893	0.903	0.421	0.473625
2:Del:M:1	73	4.37 (3.28 – 5.12)	0.79 (0.70 – 1.00)	0.73 (0.55 – 0.95)	0.14 (0.12 – 0.17)	0.031	0.118125	0.000209	0.0004455	2.84e-05	0.000100017
3:Del:M:1	74	0.16 (0.14 – 0.20)	0.16 (0.08 – 0.25)	0.12 (0.06 – 0.20)	0.01 (0.01 – 0.02)	0.853	0.863662	0.615	0.646948	4.55e-05	0.000131625
3:Del:M:2	75	3.16 (2.15 – 3.70)	0.33 (0.31 – 0.35)	0.35 (0.24 – 0.50)	0.07 (0.06 – 0.09)	0.02	0.109588	4.69e-05	0.00012663	1.13e-05	5.085e-05
4:Del:M:1	76	0.38 (0.29 – 0.50)	0.16 (0.11 – 0.27)	0.10 (0.04 – 0.17)	0.02 (0.01 – 0.02)	0.296	0.3726	0.000795	0.001431	5.58e-06	2.65871e-05
4:Del:M:2	77	1.07 (0.49 – 1.22)	0.30 (0.22 – 0.43)	0.17 (0.10 – 0.28)	0.02 (0.02 – 0.03)	0.046	0.128483	0.002	0.00330612	0.000107	0.0002889
4:Del:M:3	78	1.47 (1.00 – 1.62)	0.29 (0.20 – 0.36)	0.22 (0.13 – 0.33)	0.03 (0.03 – 0.04)	0.013	0.109588	0.000268	0.000556615	2.42e-05	9.24136e-05
5:Del:M:1	79	0.29 (0.18 – 0.33)	0.49 (0.46 – 0.96)	0.75 (0.49 – 1.08)	0.01 (0.01 – 0.02)	0.04	0.123	1.05e-07	5.31563e-07	0.000735	0.00165375
5:Del:M:2	80	0.15 (0.13 – 0.40)	0.59 (0.44 – 1.07)	0.62 (0.41 – 0.91)	0.01 (0.01 – 0.01)	0.068	0.1575	2.72e-07	1.2285e-06	0.008	0.0137872
5:Del:M:3	81	0.28 (0.23 – 0.41)	0.33 (0.28 – 0.50)	0.42 (0.27 – 0.61)	0.01 (0.01 – 0.01)	0.813	0.833582	0.000374	0.000721286	1.7e-08	1.25182e-07
5:Del:M:4	82	0.28 (0.24 – 0.41)	0.22 (0.15 – 0.23)	0.25 (0.14 – 0.38)	0.01 (0.01 – 0.01)	0.316	0.38203	0.526	0.56808	9.36e-10	1.2636e-08
5:Del:M:5	83	0.11 (0.09 – 0.22)	0.23 (0.10 – 0.40)	0.29 (0.18 – 0.44)	0.01 (0 – 0.01)	0.447	0.502875	4.34e-07	1.85021e-06	0.000159	0.000402469
