## Supplementary Table 4 for "Heterozygous germline *MSH3* mutations, and probably *MLH3* mutations, act as classical tumour suppressors, leading to excess somatic deletion mutations, signature ID4 and increased colorectal cancer risk"

### Sheet: ST4. Previous studies
Supplementary Table 4. Previous studies reporting germline heterozygous loss-of-function or pathogenic splice mutations in MSH3 and/or MLH3 in CRCs
Gene	Study title	Authors	PMID	doi	Year	N CRC cases	N controls	Selection criteria (brief)	Methods	Results (putative pathogenic germline variants)
MLH3	Germline and somatic mutation analysis of MLH3 in MSI-positive colorectal cancer	Loukola et al	10934138	10.1016/s0002-9440(10)64546-4	2000	52	-	Features of hereditary cancer	SSCP	None
MSH3	Germline and somatic mutations in hMSH6 and hMSH3 in gastrointestinal cancers of the microsatellite mutator phenotype	Ohmiya et al	11470537	10.1016/s0378-1119(01)00517-0	2001	32	-	Consecutive series	SSCP	None
MLH3	A role for MLH3 in hereditary nonpolyposis colorectal cancer	Wu et al	11586295	10.1038/ng1001-137	2001	39+288	-	Suspected Lynch syndrome	?	c.2578del A frameshift
MLH3	The role of hMLH3 in familial colorectal cancer	Liu et al	12702580	N/A	2003	70	-	Suspected Lynch syndrome	dHPLC	c.885delG frameshift
MLH3	MLH3 and EXO1 alterations in familial colorectal cancer patients not fulfilling Amsterdam criteria	Kim et al	17656264	10.1016/j.cancergencyto.2007.04.011	2007	268+259	300	Familial, sporadic	dHPLC	None
MLH3	Coexistence of MLH3 germline variants in colon cancer patients belonging to families with Lynch syndrome-associated brain tumors	Duraturo et al	21128252	10.1007/s11060-016-2203-0	2011	64	-	Amsterdam or Bethesda criteria	Exons, dHPLC	c.184_190del (MSI+)
MLH3	Biallelic germline nonsense variant of MLH3 underlies polyposis predisposition	Olkinuora et al	30573798	10.1038/s41436-018-0405-x	2019	~1000	-	Multiple colorectal polyps	?	c.3563C>G (heterozygous parent)
MSH3	Comprehensive mismatch repair gene panel identifies variants in patients with Lynch‐like syndrome	Xavier et al	31297992	10.1002/mgg3.850	2019	274	-	Lynch syndrome-like	Gene panel sequencing	None
MLH3	Comprehensive mismatch repair gene panel identifies variants in patients with Lynch‐like syndrome	Xavier et al	31297992	10.1002/mgg3.850	2019	274	-	Lynch syndrome-like	Gene panel sequencing	c.885delG frameshift
MSH3	Targeted deep-intronic sequencing in a cohort of unexplained cases of suspected Lynch syndrome	Arnold et al	31822864	10.1038/s41431-019-0536-9	2019	128	-	Suspected Lynch syndrome	Gene panel sequencing	None
MLH3	Targeted deep-intronic sequencing in a cohort of unexplained cases of suspected Lynch syndrome	Arnold et al	31822864	10.1038/s41431-019-0536-9	2019	128	-	Suspected Lynch syndrome	Gene panel sequencing	None
MLH3	Analysis of 11 candidate genes in 849 adult patients with suspected hereditary cancer predisposition	Cavaille et al	33099839	10.1002/gcc.22911	2020	104	-	Suspected Lynch syndrome	Gene panel sequencing	None
MSH3	Prevalence and Characterization of Biallelic and Monoallelic NTHL1 and MSH3 Variant Carriers From a Pan-Cancer Patient Population	Salo-Mullen et al	34250384	10.1200/PO.20.00443	2021	1491	gnoMAD	Hospital series	Gene panel sequencing	12
MSH3	Significance of rare variants in genes involved in the pathogenesis of Lynch syndrome	Liccardo et al	35475445	10.3892/ijmm.2022.5137	2022	73	-	Amsterdam or Bethesda criteria	Gene panel sequencing	None
MLH3	Significance of rare variants in genes involved in the pathogenesis of Lynch syndrome	Liccardo et al	35475445	10.3892/ijmm.2022.5137	2022	73	-	Amsterdam or Bethesda criteria	Gene panel sequencing	None
MLH3	Application of Multigene Panel Testing in Patients With High Risk for Hereditary Colorectal Cancer: A Descriptive Report Focused on Genotype-Phenotype Correlation	Park et al	34897210	10.1097/dcr.0000000000002039	2022	381	-	Hereditary CRC-like	Gene panel sequencing	None
MSH3	MSH3 rs26279 polymorphism increases cancer risk: a meta-analysis	Miao et al	26617824	N/A	2015	3282	6476	Multiple cancer types	SNP genotyping, meta-analysis	Association with pan-cancer risk, especially CRC. Not replicated in our own data (doi: 10.1038/s41588-022-01222-9).
