## Supplementary Table 5 for "Heterozygous germline *MSH3* mutations, and probably *MLH3* mutations, act as classical tumour suppressors, leading to excess somatic deletion mutations, signature ID4 and increased colorectal cancer risk"

### Sheet: ST5. MSH & MLH3 extracolonic ca
	Supplementary Table 5. ID4 presence/absence in extra-colonic cancers from carriers of germline heterozygous MSH3 or MLH3 mutations in 100kGP and second hits inactivating the germline wildtype allele.
	Numbers of all carriers of heterozygous LoF germline MSH3 or MLH3 mutations with any tumour type from 100kGP are shown, although the great majority of those individuals did not acquire second hits in their tumours.
		Total Samples i	Total ID4+	ID4+				ID4-		PMSH3	PMLH3
				MSH3 deficient ii	MLH3 deficient ii	MSH3/MLH3 WT	MSH3 deficient ii	MLH3 deficient ii	MSH3/MLH3 WT
	CRC	2023	5	2	3	0	0	0	2018	1.01x10-6	<1x10-7
	Breast	1953	19	0	2	17	0	0	1934		1.79x10-4
	Hepatobiliary	146	0	0	0	0	0	0	146
	Lung	950	0	0	0	0	0	0	950
	Ovarian	263	0	0	0	0	0	0	263
	Prostate	356	0	0	0	0	0	0	356
	Upper gastrointestinal	65	0	0	0	0	0	0	65
	Endometrial	665	0	0	0	0	0	1 iii	664
	Bladder	364	0	0	0	0	0	0	364
	Oropharyngeal	221	0	0	0	0	0	0	221
	Renal	784	0	0	0	0	0	0	784
	Total (exc. CRC)	5767	19	0	2	17	0	1	5747
	I The table shows only carcinomas with whole-genome sequencing data from fresh-frozen tumour samples and PCR-free sequencing libraries.
	ii Deficient in tumour owing to bi-allelic germline mutations (CRC only) or heterozygous germline mutation plus somatic second hit
	iii MSI+, hence potentially obscuring ID4 from detection
