## Supplementary Table 6 for "Heterozygous germline *MSH3* mutations, and probably *MLH3* mutations, act as classical tumour suppressors, leading to excess somatic deletion mutations, signature ID4 and increased colorectal cancer risk"

### Sheet: ST6. MLH3-mutant breast ca
	Supplementary Table 6. Indel somatic mutation burdens and activities in breast cancers from 100kGP.
	Formal statistical testing was not performed owing to the small number of MLH3-deficient tumours, but the data are consistent with those from CRC.
	'Activity' is burden relative to all indels
	No MSH3-deficient breast cancers were found in 100kGP.
			Burden Mean	Burden Median	Burden StDev	Burden maximum	Burden minimum	Burden Range	Activity Mean	Activity Median	Activity StDev
	MLH3 germline mutant with second hit	1bp ins	550	550	124.451	638	462	176	0.175325	0.175325	0.123662
	N=2	1bp del	1350.5	1350.5	808.223	1922	779	1143	0.343224	0.343224	0.0316554
		2+bp ins	445	445	183.848	575	315	260	0.119557	0.119557	0.0143956
		2+bp del	1497	1497	1132.79	2298	696	1602	0.361894	0.361894	0.106402
		Total indel	3842.5	3842.5
	MSI+	1bp ins	21314.4	14800.5	20486.6	61954	2148	59806	0.166814	0.124393	0.115829
	N=10	1bp del	95619	58249.5	109512	361401	6254	355147	0.636148	0.658638	0.14592
		2+bp ins	10619.9	10529.5	8543.31	29571	1804	27767	0.0897558	0.0856446	0.0354069
		2+bp del	20195.7	8799.5	28555.5	87648	1979	85669	0.107282	0.114904	0.0418719
		Total indel	147749	104490
	MSS/other	1bp ins	505.783	413	312.432	3985	78	3907	0.309367	0.30661	0.0725935
	N=1863	1bp del	466.632	342	649.807	18086	81	18005	0.258209	0.247104	0.0687399
		2+bp ins	436.092	378	184.101	1862	110	1752	0.283624	0.291066	0.0606285
		2+bp del	263.782	179	272.722	3272	36	3236	0.148799	0.128492	0.0718385
		Total indel	1672.29	1374
